# Investigation of Autosomal Genetic Sex Differences in Parkinson’s disease

**DOI:** 10.1101/2021.02.09.21250262

**Authors:** Cornelis Blauwendraat, Hirotaka Iwaki, Mary B. Makarious, Sara Bandres-Ciga, Hampton Leonard, Francis P. Grenn, Julie Lake, Lynne Krohn, Manuela Tan, Jonggeol Jeff Kim, Jesse Raphael Gibbs, Dena G. Hernandez, Jennifer A. Ruskey, Lasse Pihlstrøm, Mathias Toft, Jacobus J. van Hilten, Johan Marinus, Claudia Schulte, Kathrin Brockmann, Manu Sharma, Ari Siitonen, Kari Majamaa, Johanna Eerola-Rautio, Pentti J. Tienari, Donald Grosset, Suzanne Lesage, Jean-Christophe Corvol, Alexis Brice, Nick Wood, John Hardy, Ziv Gan-Or, Peter Heutink, Thomas Gasser, Huw Morris, Alastair J. Noyce, Mike A. Nalls, Andrew B. Singleton, on behalf of the International Parkinson’s Disease Genomics Consortium (IPDGC)

**Author notes:** **Correspondence to:** Cornelis Blauwendraat, Laboratory of Neurogenetics, NIA, NIH, Building 35, 35 Convent Drive, Bethesda, MD 20892, USA.

## Abstract

Parkinson’s disease (PD) is a complex neurodegenerative disorder. Males are on average ∼1.5 times more likely to develop PD compared to females. Over the years genome-wide association studies (GWAS) have identified numerous genetic risk factors for PD, however it is unclear whether genetics contribute to disease etiology in a sex-specific manner.

In an effort to study sex-specific genetic factors associated with PD, we explored two large genetic datasets from the International Parkinson’s Disease Genomics Consortium and the UK Biobank consisting of 13,020 male PD cases, 7,936 paternal proxy cases, 89,660 male controls, 7,947 female PD cases, 5,473 maternal proxy cases and 90,662 female controls. We performed GWAS meta-analyses to identify distinct patterns of genetic risk contributing to disease in male versus female PD cases.

In total 19 genome-wide significant regions were identified, and no sex-specific effects were observed. A high genetic correlation between the male and female PD GWASes was identified (rg=0.877) and heritability estimates were identical between male and female PD cases (∼20%).

We did not detect any significant genetic differences between male or female PD cases. Our study does not support the notion that common genetic variation on the autosomes could explain the difference in prevalence of PD between males and females at least when considering the current sample size under study. Further studies are warranted to investigate the genetic architecture of PD explained by X and Y chromosomes and further evaluate environmental effects that could potentially contribute to PD etiology in male versus females.
