## Supplement for "Investigation of Autosomal Genetic Sex Differences in Parkinson’s disease": Supplementary Tables.xlsx

### Sheet: Overview
Investigation of Autosomal Genetic Sex Differences in Parkinson’s disease
Supplementary Table 1:	Overview of included data
	Column-names	Meaning
	DATASET	Dataset name
	N_male_cases	Number of male cases included
	N_male_controls	Number of male controls included
	N_female_cases	Number of female cases included
	N_female_controls	Number of female controls included
Supplementary Table 2:	Summary statistics of the genome wide signals from Nalls et al 2019
	Column-names	Meaning
	RS-ID	Reported RS-ID of the variant
	MarkerName (hg19)	Location of the variant using genome build hg19
	Effect allele	Effect allele from the association test
	Allele2	Alternative allele from the association test
	Freq	Frequency of the Effect allele
	Effect_male	Effect size (beta) from the male specific association test
	StdErr_male	Standard error from the male specific association test
	P_male	P value from the male specific association test
	Direction_male	Direction of each dataset included in the meta-analyses from the male specific meta analysis
	HetISq_male	Heterogeneity test output from the meta-analyses from the male specific GWASes
	Effect_female	Effect size (beta) from the female specific association test
	StdErr_female	Standard error from the female specific association test
	P_female	P value from the female specific association test
	Direction_female	Direction of each dataset included in the meta-analyses from the female specific meta analysis
	HetISq_female	Heterogeneity test output from the meta-analyses from the female specific GWASes
	Effect_Nalls_2019	Effect size (beta) reported at Nalls et al 2019
	Z_dif_male_female	Z value of the test for heterogeniety between male and female effect size (beta)
	P_dif_male_female	P value of the test for heterogeniety between male and female effect size (beta)

### Sheet: Sup Table 1
Cohort name	Short name	N_male_cases	N_male_controls	N_female_cases	N_female_controls
Dutch GWAS (PMID:21248740)	DUTCH	486	877	279	1105
Finnish Parkinson's	FINLAND	209	104	177	388
German GWAS (PMID:19915575)	GERMANY	436	490	276	452
Harvard Biomarker Study (HBS)	HBS	346	181	181	291
McGill Parkinson's	MCGILL	379	467	201	438
Myers-Faroud (PMID:22451204)	MF	439	307	311	470
NeuroX - dbGaP (phs000918.v1.p1)	NEUROX_DBGAP	3491	3232	1914	2572
NIA PD GWAS (PMID:19915575)	NIA	500	1420	341	1581
Oslo Parkinson's Disease Study	OSLO	306	267	170	195
Parkinson's Disease Biomarker's Program (PDBP)	PDBP	314	138	198	142
Parkinson's Progression Markers Initiative (PPMI)	PPMI	243	110	120	55
Baylor College of Medicine / University of Maryland	SHULMAN	508	59	260	136
Spanish Parkinson's (IPDGC) part1	SPAIN3	1198	608	910	723
Spanish Parkinson's (IPDGC) part2	SPAIN4	1349	739	1010	814
Tubingen Parkinson's Disease cohort	TUBI	421	227	237	307
WTCCC PD GWAS (PMID:21044948)	UK_GWAS	982	2626	627	2569
Vance (dbGap phs000394)	VANCE	447	147	172	151
UKBiobank cases	UKBIO_case	966	7337	563	7941
	SUM (all case-control)	13020	19336	7947	20330
UKBiobank cases	UKBIO_proxy	7936	70324	5473	70332
	SUM (all)	20956	89660	13420	90662
	TOTAL included	110616		104082
	TOTAL included	214698

### Sheet: Sup Table 2
RS-ID	MarkerName (hg19)	Effect allele	Allele2	Freq	Effect_male	StdErr_male	P_male	Direction_male	HetISq_male	Effect_female	StdErr_female	P_female	Direction_female	HetISq_female	Effect_Nalls_2019	Z_dif_male_female	P_dif_male_female
rs10748818	10:104015279	a	g	0.8537	-0.0525	0.0236	0.02625	+-+-----+++---+----	27	-0.0731	0.0267	0.006162	----+-+---++-+--+--	0	-0.079	0.578084	0.563207
rs72840788	10:121415685	a	g	0.2159	0.0746	0.0204	0.000249	+++--++-++--++++-++	19.1	0.0792	0.0234	0.0007068	+++-++++-+++-+-++++	19.2	0.0763	-0.148178	0.882203
rs896435	10:15557406	t	c	0.6896	0.0508	0.018	0.00476	+-+-+++-+--++-+++++	0	0.0469	0.0207	0.02351	+++++++--+++-++++--	34.4	0.0735	0.142172	0.886944
rs7938782	11:10558777	a	g	0.8743	0.0506	0.0259	0.05051	+++++++-++---+-++++	0	0.1196	0.0296	5.46e-05	+-++++++++-+++-+-+-	13.5	0.087	-1.75432	0.0793762
rs3802920	11:133787001	t	g	0.208	0.0786	0.0206	0.0001364	+++--++++++++++++++	0	0.0844	0.0237	0.0003673	++++++++++--+++++-+	0	0.1073	-0.184705	0.85346
rs12283611	11:83487277	a	c	0.4163	-0.0735	0.017	1.62e-05	--------++------+--	5.3	-0.0255	0.0195	0.1917	+---+----+--++----+	0	-0.0645	-1.85544	0.0635333
rs10847864	12:123326598	t	g	0.3613	0.0925	0.0179	2.32e-07	--++++++++++++++-++	21.9	0.1151	0.0206	2.44e-08	-+++++++++-++--++++	35.5	0.1478	-0.828128	0.407598
rs11610045	12:133063768	a	g	0.4859	0.0394	0.0167	0.01833	++-++++++++-+--+-++	0	0.0895	0.0193	3.46e-06	+++-++++++++++++++-	34.7	0.0601	-1.963	0.0496461
rs76904798	12:40614434	t	c	0.1478	0.102	0.0236	1.51e-05	+++-+++++-++++++++-	34.6	0.1309	0.0262	6.05e-07	+++-+-++-+++++++-++	0.3	0.1439	-0.819582	0.412454
rs7134559	12:46419086	t	c	0.4004	-0.0545	0.0172	0.001505	+-+--+--+-+---+----	0	-0.0613	0.0196	0.00178	-+---+--+----+--+++	47.1	-0.0539	0.260768	0.794271
rs9568188	13:49927732	t	c	0.7419	0.0101	0.0192	0.5991	+-+----++++-++-+++-	17.3	0.0179	0.0219	0.4127	-+-++-++++++-+-++--	0	0.0617	-0.267814	0.788843
rs4771268	13:97865021	t	c	0.2303	0.0639	0.0198	0.001288	+++++-++--+--++++++	0	0.0309	0.0226	0.1728	+--+++---++-++++-++	0	0.0675	1.09829	0.272077
rs12147950	14:37989270	t	c	0.4359	-0.0613	0.0169	0.0002898	-+------++++-+-----	25.6	-0.0377	0.0193	0.05117	+-+--+----------++-	0	-0.0529	-0.919954	0.357597
rs11158026	14:55348869	t	c	0.3161	-0.0668	0.0181	0.0002163	+-------------+-+--	41.6	-0.1056	0.0207	3.26e-07	+--+----+---+------	18.1	-0.0842	1.41105	0.15823
rs3742785	14:75373034	a	c	0.7836	0.0503	0.0213	0.01822	---+-++++++-+++++++	0	0.0402	0.0244	0.1001	++-+++++--++-++--++	0	0.0707	0.311834	0.755167
rs979812	14:88464264	t	g	0.4402	0.031	0.0168	0.06462	+++---++---+-+-++++	0	0.0895	0.0192	3.07e-06	+++--++++++++--++++	43.5	0.061	-2.29301	0.0218476
rs2251086	15:61997385	t	c	0.1373	-0.1288	0.0244	1.25e-07	-------------------	4.6	-0.1509	0.0285	1.23e-07	---------+--+------	0	-0.1186	0.589049	0.555829
rs6497339	16:19277493	a	t	0.4588	0.0625	0.017	0.0002358	+++++++++---+++++++	0	0.0421	0.0196	0.03197	+-+--++--++++++--++	0	0.063	0.786269	0.43171
rs2904880	16:28944396	c	g	0.3121	-0.0293	0.0184	0.1112	-----+--+-++--+--+-	23.4	-0.0662	0.0212	0.001824	--+----+--+--+-----	21	-0.065	1.31451	0.188675
rs11150601	16:30977799	a	g	0.6459	0.0704	0.0175	5.92e-05	+++--++-+++-++-++++	0	0.1245	0.02	5.13e-10	++++++++++-+++-++++	19.7	0.0907	-2.03572	0.0417785
rs6500328	16:50736656	a	g	0.6035	0.0431	0.0177	0.01497	-++-+++--++-++++++-	26.2	0.0301	0.0203	0.1383	+-+-+-+++-+++++++--	0	0.0586	0.482681	0.629322
rs3104783	16:52636242	a	c	0.4315	0.0384	0.0169	0.02259	--++++++-+-+++++---	36.5	0.0789	0.0192	4.01e-05	+-+++-+++---+++++++	3	0.0668	-1.58337	0.113337
rs10221156	16:52969426	a	g	0.0919	-0.0973	0.034	0.004216	--+?--?--??--------	0	-0.0834	0.0383	0.02943	---?++?++??--------	23.4	-0.1156	-0.271409	0.786076
rs12951632	17:40741013	t	c	0.7288	0.0697	0.0189	0.0002252	+++++++---+++++++++	0	0.0475	0.0214	0.02652	+++-+++-++-+++++-+-	0	0.0642	0.777551	0.436834
rs2269906	17:42294337	a	c	0.6614	0.0497	0.0188	0.00809	++--+++--++++-+--++	0	0.0168	0.0213	0.4309	-+++-++--+-+++-+-+-	0	0.0631	1.15804	0.246847
rs850738	17:42434630	a	g	0.6035	-0.0594	0.0196	0.00249	-+--+-?--++++--+---	20.8	-0.0513	0.022	0.0199	---++-?-------+----	0	-0.071	-0.274907	0.783388
rs62053943	17:43744203	t	c	0.151	-0.2467	0.0247	1.44e-23	-+--------+--------	17.1	-0.2325	0.0289	8.64e-16	----------+--------	0	-0.27	-0.373516	0.708764
rs117615688	17:43798308	a	g	0.0723	-0.225	0.0385	4.97e-09	----+------+-------	21.3	-0.3482	0.0452	1.4e-14	-------------------	27.6	-0.2324	2.07498	0.0379887
rs11658976	17:44866805	a	g	0.6068	-0.0541	0.0227	0.01708	-+--+--+----+----??	19	-0.0933	0.0256	0.0002719	--+-----+-+------??	7.8	-0.0624	1.1457	0.251918
rs61169879	17:59917366	t	c	0.1637	0.0733	0.026	0.004734	++++++?++-+-++++++-	20.4	0.0484	0.0293	0.09928	++-+-+?++-+-+++++--	24.2	0.082	0.635649	0.525005
rs12600861	17:7355621	a	c	0.6446	-0.0455	0.0176	0.00963	-+--+---+-------++-	0	-0.0554	0.02	0.005518	--+---+----+-------	10.1	-0.0565	0.371603	0.710188
rs666463	17:76425480	a	t	0.8299	0.0613	0.0225	0.006442	+++-++++++-+++--+++	0	0.0274	0.0255	0.284	+++--++++--++-++++-	42	0.076	0.996843	0.318841
rs1941685	18:31304318	t	g	0.4973	0.0172	0.0168	0.3076	++++--++--++-+++---	25.3	0.0642	0.0193	0.0008898	+++-++++--++++-++++	0	0.0531	-1.83682	0.0662364
rs12456492	18:40673380	a	g	0.6769	-0.0764	0.0178	1.74e-05	-+--------+---+---+	26.6	-0.0963	0.0202	1.97e-06	----------------+--	0	-0.0983	0.739129	0.459829
rs8087969	18:48683589	t	g	0.547	-0.0598	0.0195	0.002226	-+-?--?-+??+-------	0	-0.0275	0.0221	0.2126	-+-?--?--??--+--+++	30.6	-0.0578	-1.09592	0.273115
rs55818311	19:2341047	t	c	0.6795	-0.0588	0.0189	0.001839	---+-+---++---++---	0	-0.0386	0.0218	0.07596	-+-+-----+---+---+-	12	-0.0696	-0.70012	0.483853
rs6658353	1:161469054	c	g	0.5079	0.0466	0.0169	0.005918	+-+++++----++-+++++	4.3	0.0612	0.0193	0.001514	+-+++++--+-+--+++++	18.5	0.065	-0.569124	0.569272
rs11578699	1:171719769	t	c	0.195	-0.041	0.0211	0.05158	--+-+--+-+++-------	39.7	-0.0472	0.024	0.04934	+--+---------+-+-+-	0	-0.0704	0.194014	0.846165
rs823118	1:205723572	t	c	0.5686	0.0665	0.0168	7.81e-05	+++++++++---+++++-+	0	0.1099	0.0194	1.47e-08	+-+-+-+++-+++++++++	0	0.1066	-1.69114	0.0908106
rs11557080	1:205737739	a	g	0.1351	0.1187	0.0243	1.07e-06	+--++++++--+-+++-++	0	0.1426	0.028	3.63e-07	+-+-+++++-+++++++++	33.6	0.1315	-0.644655	0.519151
rs4653767	1:226916078	t	c	0.717	0.0668	0.0185	0.0003015	++++-++---+-+++++++	0	0.0862	0.0212	4.87e-05	-++--++++++++++++++	0	0.0833	-0.689484	0.490519
rs10797576	1:232664611	t	c	0.1382	0.0833	0.0243	0.0005889	++++++++-+++++-+++-	0	0.1217	0.0276	1.07e-05	+++++-++-+++++++++-	19.7	0.1114	-1.04425	0.296372
rs77351827	20:6006041	t	c	0.1237	0.0407	0.0257	0.1132	+--++--+++-+-++-+++	38.1	0.085	0.0293	0.003678	+++++++---++-+-+-++	1.8	0.0802	-1.13665	0.255684
rs2248244	21:38852361	a	g	0.2839	0.0515	0.0199	0.00966	+-+++-++-+-+++-++++	0	0.0942	0.0226	3.09e-05	+-+-+++-++-+++++--+	33.4	0.0714	-1.41801	0.156188
rs11683001	2:102396963	a	t	0.3319	0.0576	0.0176	0.001062	+++++++--+--++-++++	0	0.0664	0.0202	0.001023	++-+-+++++-++-++++-	25.1	0.0705	-0.328459	0.742565
rs57891859	2:135464616	a	g	0.7228	0.0777	0.019	4.29e-05	++++++++-++++++++++	0	0.0755	0.0216	0.0004617	+++++-++++--+-++-++	0	0.0807	0.0764756	0.939041
rs1474055	2:169110394	t	c	0.1298	0.1897	0.0248	2.05e-14	++++-++++++++++++++	0	0.1762	0.0282	3.95e-10	+-++-+++++-++++++++	0	0.1796	0.359485	0.719232
rs76116224	2:18147848	a	t	0.9063	0.0888	0.0347	0.01046	-+++++?-+??-+++++++	0	0.1151	0.0396	0.003659	++++--?++??++++++++	0	0.1104	-0.499505	0.617424
rs2042477	2:96000943	a	t	0.2396	-0.0234	0.0206	0.2554	-+++-----+++-+-++--	25.9	-0.0315	0.0236	0.1824	--+-++---++--+-+-+-	0	-0.0657	0.258571	0.795966
rs55961674	3:122196892	t	c	0.1739	0.0657	0.0226	0.003721	++-+-++++++++--+--+	21.3	0.074	0.0257	0.004045	--+-++++++--+++++++	0	0.0861	-0.242523	0.808375
rs11707416	3:151108965	a	t	0.3728	-0.065	0.0174	0.0001937	--++---+-+-++---+--	24.1	-0.0576	0.0199	0.003804	-+++---+---+-------	0	-0.0627	-0.27994	0.779524
rs1450522	3:161077630	a	g	0.6795	-0.0834	0.0178	2.68e-06	-+--+----+-+-------	16.4	-0.0544	0.0204	0.007732	------+--+--++----+	16.6	-0.0616	-1.07114	0.284107
rs10513789	3:182760073	t	g	0.8134	0.1346	0.0217	5.45e-10	+-+-+++++-++++++-++	42.3	0.1411	0.0248	1.2e-08	-+-+++++-+-+++++-++	29.3	0.1485	-0.197248	0.843634
rs73038319	3:18361759	a	c	0.9599	-0.1591	0.044	0.0002958	-++--------+---+---	2.5	-0.1774	0.05	0.0003892	-++-+----++--------	0	-0.1693	0.274761	0.7835
rs6808178	3:28705690	t	c	0.3786	0.0494	0.0172	0.004047	+--+++++++--+-++++-	30	0.0886	0.0197	6.8e-06	++-+++++++++-++++-+	13.4	0.0658	-1.49893	0.133893
rs12497850	3:48748989	t	g	0.644	0.0188	0.0173	0.2779	+++-+++-++-+--+++--	0	0.0384	0.02	0.05475	+++++++-+-+--+--+++	8.3	0.0636	-0.741186	0.45858
rs13117519	4:114369065	t	c	0.1743	0.0731	0.0221	0.0009573	++++++++--++-+-++++	0	0.091	0.0255	0.0003576	++-++++-++-+++++-++	0	0.0875	-0.530464	0.59579
rs4698412	4:15737348	a	g	0.5506	0.117	0.0167	2.37e-12	++++++++++++++-++++	4.6	0.0847	0.0192	1.03e-05	++++-++++++++++++-+	21.7	0.1035	1.26932	0.204325
rs62333164	4:170583157	a	g	0.3239	-0.0537	0.018	0.002857	+--+-----++---+--+-	26.7	-0.0741	0.0206	0.0003244	--+-+---++-+--+----	0	-0.0638	0.745718	0.455838
rs34025766	4:17968811	a	t	0.1609	-0.0901	0.0227	7.05e-05	++-----------------	0	-0.0972	0.0262	0.0002122	-++------+-+--+---+	8.1	-0.0839	0.204812	0.837719
rs6825004	4:77110365	c	g	0.6926	0.0342	0.0183	0.06098	-++-+++++-++-+++++-	11	0.0658	0.021	0.001706	--+-++++++-+-+-++++	12.8	0.0622	-1.13445	0.256604
rs4101061	4:77147969	a	g	0.7194	-0.0723	0.0185	9.38e-05	--------++---+-----	13.8	-0.0893	0.0213	2.65e-05	----+--+---+-------	3.1	-0.0912	0.602572	0.546794
rs6854006	4:77198054	t	c	0.3658	-0.0997	0.0173	8.27e-09	----------+---+----	23.8	-0.0784	0.0198	7.35e-05	---+-+----++-+-----	15.1	-0.0912	-0.810097	0.417885
rs356182	4:90626111	a	g	0.6362	-0.2559	0.0184	3.47e-44	-------------------	38.5	-0.219	0.0209	1.41e-25	-------------------	24.6	-0.2774	-1.32517	0.185114
rs5019538	4:90636630	a	g	0.6914	-0.1585	0.018	1.33e-18	-------------------	12.3	-0.1349	0.0207	6.83e-11	-------------------	9	-0.1565	-0.860323	0.389611
rs873786	4:925376	t	c	0.103	-0.104	0.0286	0.0002842	-+++----------+----	6.3	-0.1612	0.0334	1.35e-06	-------------------	0	-0.1731	1.30083	0.193315
rs34311866	4:951947	t	c	0.8085	-0.2132	0.0213	1.26e-23	-------------------	30.2	-0.2416	0.0243	3.34e-23	--------------+----	18.2	-0.2126	0.878882	0.379465
rs26431	5:102365794	c	g	0.6994	0.0457	0.0182	0.01185	+++--++++-+++-+++++	0	0.0409	0.0209	0.05044	+-+-++++-+--+-+++++	0	0.0621	0.173199	0.862495
rs11950533	5:134199105	a	c	0.1005	-0.0794	0.0283	0.005003	--++------------+-+	0	-0.1227	0.0324	0.0001544	+---+--------------	17.1	-0.0916	1.00653	0.314162
rs1867598	5:60137959	a	g	0.9033	-0.1389	0.0285	1.13e-06	-------++-------+--	0	-0.1782	0.0321	2.73e-08	---------+------+--	0	-0.1554	0.915524	0.359916
rs997368	6:112243291	a	g	0.8048	0.0493	0.0212	0.01996	++-+++++---+++++++-	20.5	0.0957	0.0243	8.25e-05	++-+++++-+-++++++++	0	0.0714	-1.43885	0.150193
rs75859381	6:133210361	t	c	0.9703	-0.1878	0.0603	0.001848	---?--?+-+?---+--+-	0	-0.1978	0.0667	0.003003	-++?--?---?++--+---	0	-0.2207	0.111214	0.911446
rs4140646	6:27738801	a	g	0.2307	0.0472	0.0197	0.0168	++-+-++-++++++-+--+	1.1	0.0443	0.0228	0.05162	++++-++-+-++-++-+++	0	0.0833	0.0962436	0.923327
rs9261484	6:30108683	t	c	0.2439	-0.0335	0.0194	0.08487	-------+-+--+++--+-	0	-0.0669	0.0226	0.003116	----+----+++-++-+--	9.8	-0.0635	1.12139	0.262123
rs112485576	6:32578772	a	c	0.1664	-0.1372	0.0237	7.55e-09	-----------+--+----	14.6	-0.1697	0.0278	1.07e-09	-+-----------------	0	-0.1676	0.88965	0.373654
rs12528068	6:72487762	t	c	0.2847	0.0525	0.0185	0.004544	++---+++++-++++++++	0	0.0968	0.021	3.83e-06	++++-++++-++++-++++	0	0.0657	-1.5829	0.113444
rs199351	7:23300049	a	c	0.5911	0.1029	0.0171	1.87e-09	+++++++++++++++++++	34.4	0.0723	0.0195	0.0002102	+++-++++++-+-+++-++	0	0.1016	1.17984	0.238063
rs76949143	7:66009851	a	t	0.0524	-0.134	0.046	0.003542	-+-?--?--??++-+----	0	-0.0407	0.0494	0.4099	--+?++?--??--+---+-	0	-0.1432	-1.38221	0.166909
rs1293298	8:11712443	a	c	0.7435	0.076	0.0194	8.75e-05	++-+++++--++++++++-	27.5	0.1022	0.0224	4.88e-06	+++++++++-+++++++++	2.9	0.093	-0.884147	0.376617
rs2086641	8:130901909	t	c	0.7266	-0.0693	0.0199	0.0005072	--------------+-+-+	32.6	-0.0499	0.0227	0.02786	++------+--+--+----	0	-0.0605	-0.642645	0.520455
rs620513	8:16697593	t	g	0.2722	-0.0897	0.0188	1.82e-06	-+--------------++-	16.5	-0.06	0.0217	0.005678	-++-++-----+--+---+	28.9	-0.0856	-1.03444	0.30093
rs2280104	8:22525980	t	c	0.3639	0.0728	0.0172	2.41e-05	-+-+++++++++-++++++	14.2	0.0406	0.0199	0.04157	-+-++++++-++++++-+-	0	0.0556	1.22419	0.220879
rs13294100	9:17579690	t	g	0.3413	-0.066	0.0177	0.0001935	----------+--------	0	-0.1042	0.0203	2.76e-07	--+----------------	0	-0.0859	1.41834	0.156091
rs10756907	9:17727065	a	g	0.7608	-0.0683	0.0194	0.0004367	--+++--+-------++--	0	-0.112	0.0222	4.54e-07	--++----+----------	0	-0.0926	1.48225	0.138274
rs6476434	9:34046391	t	c	0.7284	-0.0527	0.0187	0.00493	--+-+-----++-------	0	-0.0824	0.0214	0.0001168	-+-+-----+---++----	0	-0.0615	1.04507	0.295991
